# Distinct tissue correlates of proteinuria and hematuria in IgA nephropathy

**DOI:** 10.64898/2026.11.22.26368706

**Authors:** Shaun G. Hong, Ara Ko, Donggun Kim, Hyunah Ku, Jae-Ik Oh, Jinsun Lee, Hajeong Lee, Seung Seok Han, Yaerim Kim, Jinkyung Kwon, Jeonghwan Lee, Jung Pyo Lee, Ji In Park, Jung Tak Park, Jung Nam An, Kyung-Chul Moon, Hyun Je Kim, Young-Gon Kim, Sehoon Park, Dong Ki Kim, the KORNERSTONE investigators

**Author notes:** These authors contributed equally (Shaun G. Hong, Ara Ko). **Corresponding authors** Dong Ki Kim, MD, PhD Professor, Department of Internal Medicine, Seoul National University College of Medicine 101 Daehak-ro, Jongno-gu, Seoul, 03080, Korea, Sehoon Park, MD, PhD Assistant Professor, Department of Internal Medicine, Seoul National University College of Medicine 101 Daehak-ro, Jongno-gu, Seoul, 03080, Korea.

## Abstract

**Background:** Proteinuria, estimated glomerular filtration rate (eGFR) and hematuria guide the care of IgA nephropathy, but hematuria has been less consistently associated with outcome than proteinuria, and whether these measurements reflect the same tissue process is unclear.

**Methods:** Single-cell-level spatial transcriptomics (Xenium, 5,101 targets) profiled 3.08 million cells in biopsies from 60 patients with IgA nephropathy, followed for a median of 8.3 years, and 24 living kidney donors. Injury scores, the proportion of injured glomeruli and glomerular signaling were related to the clinical measurements, to injury in surrounding tubules and to confirmed 40% eGFR decline or kidney failure.

**Results:** Higher proteinuria and lower eGFR were associated with a greater proportion of injured glomeruli, and within biopsies, glomeruli with higher injury scores were surrounded by more injured proximal tubular cells; tubulointerstitial changes were present even with low proteinuria and preserved kidney function. Hematuria was not associated with the injury scores but with higher vascular endothelial growth factor (VEGF) and phosphoinositide 3-kinase and lower p53 and tumor necrosis factor–related apoptosis-inducing ligand signaling in podocytes, changes that were larger with more urinary red blood cells, and glomeruli with higher podocyte VEGF activity were not surrounded by more injured tubular cells. Thirteen patients reached the outcome; the adjusted hazard ratio per 10-percentage-point higher proportion of injured glomeruli was 1.46 (95% confidence interval, 1.12 to 1.90), whereas hematuria and podocyte VEGF activity were not significantly associated.

**Conclusions:** In IgA nephropathy, proteinuria and eGFR accompany established glomerular and tubular injury that is associated with later loss of kidney function, whereas hematuria accompanies podocyte signaling consistent with a pro-survival response.
