## Supplemental Data for "Distinct tissue correlates of proteinuria and hematuria in IgA nephropathy"

### Sheet: Index
Supplemental Tables 1–6 and Supplemental Data 1
Distinct tissue correlates of proteinuria and hematuria in IgA nephropathy
Item	Sheet	Content
Supplemental Table 1	Supplemental Table 1	Tissue measures by clinical group
Supplemental Table 2	Supplemental Table 2	Immune-cell density by location and population
Supplemental Table 3	Supplemental Table 3	Proportion and severity of injured glomeruli
Supplemental Table 4	Supplemental Table 4	Glomeruli and their surrounding tubules
Supplemental Table 5	Supplemental Table 5	Amount of hematuria
Supplemental Table 6	Supplemental Table 6	Glomerular signaling programs and hematuria
Supplemental Data 1	Supplemental Data 1	Proteinuria and signaling around proximal tubules

### Sheet: Supplemental Table 1
Supplemental Table 1. Tissue measures by clinical group
Measure	Clinical group	Median (interquartile range)	Adjusted difference from control (95% CI)
Glomerular injury score	Control kidney	−0.03 (−0.39–0.34)	Reference
Glomerular injury score	UPCR <0.5, eGFR ≥60	0.25 (−0.16–0.83)	0.46 (−0.22 to 1.14)
Glomerular injury score	UPCR 0.5–<1, eGFR ≥60	1.46 (0.97–2.49)	1.79 (1.08 to 2.50)
Glomerular injury score	UPCR ≥1, eGFR ≥60	1.41 (0.96–2.33)	1.93 (1.33 to 2.52)
Glomerular injury score	eGFR <60	2.91 (2.71–3.06)	2.86 (2.46 to 3.26)
Tubulointerstitial injury score	Control kidney	0.03 (−0.20–0.24)	Reference
Tubulointerstitial injury score	UPCR <0.5, eGFR ≥60	0.68 (0.52–0.80)	0.88 (0.59 to 1.18)
Tubulointerstitial injury score	UPCR 0.5–<1, eGFR ≥60	1.11 (0.74–1.42)	1.35 (1.07 to 1.63)
Tubulointerstitial injury score	UPCR ≥1, eGFR ≥60	1.09 (0.87–1.74)	1.85 (1.23 to 2.47)
Tubulointerstitial injury score	eGFR <60	2.38 (2.27–2.47)	2.49 (1.79 to 3.18)
Injured proximal tubular cells (%)	Control kidney	7.94 (6.18–9.53)	Reference
Injured proximal tubular cells (%)	UPCR <0.5, eGFR ≥60	8.63 (6.28–10.14)	2.26 (−0.17 to 4.69)
Injured proximal tubular cells (%)	UPCR 0.5–<1, eGFR ≥60	14.63 (11.11–18.41)	8.07 (3.83 to 12.32)
Injured proximal tubular cells (%)	UPCR ≥1, eGFR ≥60	15.14 (12.21–18.57)	13.10 (6.35 to 19.84)
Injured proximal tubular cells (%)	eGFR <60	29.34 (25.49–34.62)	23.06 (14.20 to 31.92)
Immune-cell density (cells/mm²)	Control kidney	179.55 (138.54–286.34)	Reference
Immune-cell density (cells/mm²)	UPCR <0.5, eGFR ≥60	299.20 (229.82–360.38)	198.08 (29.50 to 366.65)
Immune-cell density (cells/mm²)	UPCR 0.5–<1, eGFR ≥60	417.46 (336.34–586.94)	319.28 (169.41 to 469.14)
Immune-cell density (cells/mm²)	UPCR ≥1, eGFR ≥60	524.26 (399.30–677.60)	650.64 (252.90 to 1048.38)
Immune-cell density (cells/mm²)	eGFR <60	1020.51 (719.84–1268.93)	915.06 (306.85 to 1523.27)
Reduced preserved tubular representation	UPCR <0.5 versus control	—	0.50 (0.29 to 0.72)
Stromal representation	UPCR <0.5 versus control	—	0.84 (0.56 to 1.12)
Immune representation	UPCR <0.5 versus control	—	0.43 (0.10 to 0.75)
Reduced endothelial representation	UPCR <0.5 versus control	—	0.30 (0.09 to 0.52)
Comparisons are adjusted for age and sex. Component rows describe the four contributions to tubulointerstitial injury in patients with UPCR <0.5 g/g versus controls.

### Sheet: Supplemental Table 2
Supplemental Table 2. Immune-cell density by location and population
Location	Control median	UPCR <0.5 median	Adjusted difference (95% CI)	P
Within glomeruli	91.02	150.30	112.17 (−10.39 to 234.74)	0.072
Glomerular border	212.41	287.18	127.41 (−7.46 to 262.29)	0.063
Around proximal tubules	175.96	264.59	145.44 (15.68 to 275.19)	0.029
Around vessels	176.38	300.98	199.19 (29.76 to 368.63)	0.023
Remaining interstitium	61.00	96.73	113.35 (−115.94 to 342.63)	0.322
Immune-cell populations
Population	Control median	UPCR <0.5 median	Adjusted difference (95% CI)	P	Per doubling of UPCR (95% CI)
Dendritic cells	4.98	14.42	13.54 (4.93 to 22.16)	0.003	6.25 (0.96 to 11.55)
Resident macrophages	50.50	77.21	29.69 (−0.24 to 59.63)	0.052	9.85 (−1.82 to 21.52)
Inflammatory myeloid cells	39.74	44.26	9.71 (−9.40 to 28.83)	0.309	7.29 (−2.61 to 17.19)
CD4 T cells	13.63	19.81	25.15 (−8.10 to 58.40)	0.134	7.96 (−10.97 to 26.89)
Cytotoxic T cells	10.59	7.96	4.50 (−8.56 to 17.56)	0.489	3.04 (−6.09 to 12.17)
Natural killer-like cells	4.83	4.74	5.18 (−3.53 to 13.89)	0.235	1.44 (−2.44 to 5.32)
B cells	2.56	5.24	13.53 (−2.86 to 29.92)	0.103	0.69 (−9.10 to 10.48)
Plasma cells	3.23	10.49	10.77 (−0.24 to 21.78)	0.055	2.90 (−0.95 to 6.74)
Neutrophils	5.13	3.95	0.89 (−2.45 to 4.22)	0.592	1.02 (−0.06 to 2.11)
Mast cells	1.00	2.55	2.19 (0.38 to 4.01)	0.019	1.25 (0.32 to 2.18)
Other immune cells	31.11	73.00	67.73 (30.49 to 104.97)	<0.001	21.34 (8.33 to 34.35)
Density is cells/mm²; spatial regions in the first block may overlap. Population densities in the second block use the whole captured tissue area. Immune populations follow the immune-cell subtype labels of the study atlas; cells without an assigned population are 'other immune cells'. Low-proteinuria comparisons are adjusted for age and sex; associations among patients use the joint clinical mod…

### Sheet: Supplemental Table 3
Supplemental Table 3. Proportion and severity of injured glomeruli
Clinical group	Patients, n	Glomeruli per biopsy	Injured glomeruli (%)	Severity in injured glomeruli	Most injured tenth mean score
Control kidney	24	13 (9–21)	4.71 (0.00–10.44)	2.04 (1.90–3.20)	1.42 (0.93–2.22)
UPCR <0.5, eGFR ≥60	14	11 (8–16)	11.90 (1.79–28.75)	2.99 (2.47–3.41)	2.42 (1.29–4.43)
UPCR 0.5–<1, eGFR ≥60	28	9 (5–12)	42.86 (27.08–68.33)	3.11 (2.42–3.85)	4.00 (2.79–6.28)
UPCR ≥1, eGFR ≥60	12	10 (6–14)	56.25 (32.14–68.33)	3.41 (2.57–3.97)	4.69 (3.59–6.26)
eGFR <60	6	12 (10–15)	82.91 (76.70–88.50)	4.13 (3.36–4.64)	7.31 (5.24–9.10)
Clinical associations
Measure	Per doubling of UPCR	Per 10 lower eGFR	Hematuria present versus absent
Mean score of the most injured tenth of glomeruli	0.60 (0.16 to 1.04)	0.40 (−0.10 to 0.91)	0.70 (−1.58 to 2.99)
All clusters, regardless of podocyte content
Proportion of injured glomeruli (%)	7.97 (5.34 to 10.59)	3.80 (1.45 to 6.15)	1.98 (−12.56 to 16.53)
Severity of injury in injured glomeruli	0.34 (0.07 to 0.61)	0.06 (−0.14 to 0.26)	−0.34 (−1.41 to 0.73)
All clusters, regardless of podocyte content: kidney outcome
Tissue measure	Adjusted hazard ratio (95% CI)	P	Events / patients
Proportion of injured glomeruli (per 10 percentage points)	1.69 (1.15 to 2.50)	0.008	13/59
Values are median (interquartile range). The main analysis includes clusters with at least five podocytes: 373 donor and 627 patient glomeruli; injury exceeds the donor 95th percentile (1.52). Severity is unavailable when no glomerulus exceeds this threshold. The all-cluster sensitivity retains 572 donor and 901 patient clusters, with standardization and the 95th percentile (1.75) recalculated in…

### Sheet: Supplemental Table 4
Supplemental Table 4. Glomeruli and their surrounding tubules
Predictor	Population or field definition	Difference in injured tubular cells (95% CI)	Glomeruli / patients	P
Glomerular injury score (per score unit)	All patients	2.00 (0.97 to 3.04)	623 / 56	<0.001
Glomerular injury score (per score unit)	UPCR <0.5, eGFR ≥60	0.89 (−0.83 to 2.62)	177 / 13	0.282
Glomerular injury score (per score unit)	UPCR 0.5–<1, eGFR ≥60	2.77 (1.11 to 4.42)	252 / 26	0.002
Glomerular injury score (per score unit)	UPCR ≥1, eGFR ≥60	2.39 (0.30 to 4.48)	116 / 11	0.029
Glomerular injury score (per score unit)	eGFR <60	0.58 (−2.25 to 3.41)	78 / 6	0.619
Glomerular injury score (per score unit)	Excluding adjacent tubular cells	1.92 (0.85 to 2.98)	623 / 56	<0.001
Glomerular injury score (per score unit)	Glomerular components only	1.86 (0.71 to 3.00)	623 / 56	0.002
Podocyte VEGF (per within-patient SD)	All glomeruli	−0.58 (−2.26 to 1.10)	623 / 56	0.490
Podocyte VEGF (per within-patient SD)	Excluding adjacent tubular cells	−0.54 (−2.22 to 1.13)	623 / 56	0.516
Mesangial VEGF (per within-patient SD)	All glomeruli	−1.17 (−3.07 to 0.72)	606 / 56	0.220
Mesangial VEGF (per within-patient SD)	Excluding adjacent tubular cells	−1.25 (−3.17 to 0.66)	606 / 56	0.196
Differences are percentage points of injured cells among the surrounding proximal tubular cells, per one unit of glomerular injury score or per one within-patient standard deviation of VEGF activity. Within-patient models use equal patient weights and patient-clustered intervals.

### Sheet: Supplemental Table 5
Supplemental Table 5. Amount of hematuria
Measure	Hematuria present versus absent, unadjusted	Per microscopy category	≥10 versus <10/HPF	≥50 versus <50/HPF	≥100 versus <100/HPF
Glomerular injury score	0.17 (−0.95 to 1.29) P = 0.763	0.01 (−0.20 to 0.21) P = 0.939	0.02 (−0.62 to 0.66) P = 0.943	0.04 (−0.53 to 0.61) P = 0.890	−0.08 (−0.78 to 0.62) P = 0.828
Tubulointerstitial injury score	0.19 (−0.29 to 0.67) P = 0.440	0.04 (−0.07 to 0.16) P = 0.433	0.11 (−0.27 to 0.49) P = 0.568	0.09 (−0.26 to 0.44) P = 0.613	0.00 (−0.45 to 0.46) P = 0.990
Injured proximal tubular cells (%)	0.46 (−9.19 to 10.12) P = 0.924	0.19 (−1.90 to 2.28) P = 0.853	1.35 (−5.51 to 8.20) P = 0.695	0.60 (−4.60 to 5.81) P = 0.817	−1.68 (−8.60 to 5.24) P = 0.628
Immune-cell density (cells/mm²)	102.46 (−270.63 to 475.55) P = 0.585	30.55 (−42.32 to 103.42) P = 0.404	72.24 (−205.63 to 350.11) P = 0.604	63.75 (−155.67 to 283.17) P = 0.562	14.30 (−271.37 to 299.96) P = 0.920
Proportion of injured glomeruli (%)	−1.69 (−36.42 to 33.05) P = 0.923	−1.55 (−8.69 to 5.59) P = 0.665	−3.87 (−27.45 to 19.71) P = 0.743	−1.01 (−15.45 to 13.43) P = 0.889	−3.89 (−22.27 to 14.50) P = 0.673
Severity of injury in injured glomeruli	0.14 (−1.13 to 1.42) P = 0.821	0.13 (−0.15 to 0.41) P = 0.346	0.18 (−0.57 to 0.94) P = 0.623	0.40 (−0.29 to 1.09) P = 0.248	0.34 (−0.57 to 1.25) P = 0.452
Podocyte VEGF	1.43 (0.40 to 2.46) P = 0.007	0.36 (0.13 to 0.58) P = 0.002	0.67 (−0.26 to 1.59) P = 0.153	0.71 (0.20 to 1.23) P = 0.008	0.76 (0.30 to 1.21) P = 0.002
Podocyte PI3K	1.33 (0.15 to 2.51) P = 0.028	0.35 (0.12 to 0.59) P = 0.004	0.56 (−0.32 to 1.44) P = 0.208	0.78 (0.28 to 1.28) P = 0.003	0.66 (0.17 to 1.15) P = 0.010
Podocyte p53	−1.90 (−3.42 to −0.38) P = 0.015	−0.56 (−0.91 to −0.21) P = 0.002	−1.33 (−2.54 to −0.12) P = 0.032	−0.89 (−1.62 to −0.16) P = 0.018	−0.61 (−1.40 to 0.18) P = 0.127
Podocyte TRAIL	−2.47 (−4.41 to −0.52) P = 0.014	−0.62 (−1.06 to −0.19) P = 0.006	−1.62 (−3.08 to −0.16) P = 0.030	−0.95 (−1.91 to 0.01) P = 0.052	−0.43 (−1.49 to 0.62) P = 0.415
Podocyte hypoxia	−1.06 (−1.80 to −0.32) P = 0.006	−0.22 (−0.42 to −0.01) P = 0.039	−0.69 (−1.36 to −0.02) P = 0.042	−0.09 (−0.52 to 0.33) P = 0.664	0.05 (−0.50 to 0.59) P = 0.866
Mesangial VEGF	1.19 (0.38 to 2.00) P = 0.005	0.31 (0.11 to 0.51) P = 0.003	0.57 (−0.15 to 1.30) P = 0.120	0.66 (0.14 to 1.19) P = 0.014	0.45 (−0.18 to 1.08) P = 0.161
Estimates (95% CI). The first comparison is unadjusted; all remaining comparisons are adjusted for proteinuria, eGFR, age, sex, acquisition batch and transcript depth in the joint clinical models. The six microscopy categories are scored 0–5. Confidence intervals and P values use heteroskedasticity-consistent (HC3) standard errors and the residual t distribution. Hematuria was defined as ≥5 red b…

### Sheet: Supplemental Table 6
Supplemental Table 6. Glomerular signaling programs and hematuria
Pathway	Podocytes (n = 59)	Mesangial cells (n = 60)	Glomerular endothelial cells (n = 60)	Parietal epithelial cells (n = 60)
Androgen	−0.66 (−1.70 to 0.39) q = 0.236	−0.37 (−0.89 to 0.16) q = 0.384	0.09 (−0.20 to 0.39) q = 0.621	−0.46 (−1.09 to 0.17) q = 0.431
EGFR	−1.58 (−2.83 to −0.34) q = 0.048	−0.34 (−1.15 to 0.47) q = 0.783	−0.25 (−0.97 to 0.46) q = 0.611	−0.40 (−1.37 to 0.57) q = 0.636
Estrogen	−0.85 (−1.72 to 0.02) q = 0.095	−0.44 (−0.93 to 0.05) q = 0.219	−0.24 (−0.53 to 0.06) q = 0.316	−0.11 (−1.33 to 1.12) q = 0.927
Hypoxia	−1.09 (−1.77 to −0.41) q = 0.011	−0.21 (−0.85 to 0.43) q = 0.783	−0.16 (−0.54 to 0.21) q = 0.595	−0.45 (−1.19 to 0.29) q = 0.453
JAK-STAT	0.12 (−1.33 to 1.56) q = 0.872	0.57 (−0.94 to 2.09) q = 0.783	0.49 (−0.39 to 1.36) q = 0.564	0.31 (−0.67 to 1.30) q = 0.736
MAPK	−0.41 (−1.08 to 0.25) q = 0.236	0.12 (−0.47 to 0.70) q = 0.800	−0.21 (−0.59 to 0.17) q = 0.564	0.03 (−0.78 to 0.84) q = 0.946
NF-κB	−1.40 (−2.79 to −0.01) q = 0.095	−0.07 (−1.09 to 0.95) q = 0.889	0.14 (−0.61 to 0.90) q = 0.705	−0.45 (−1.52 to 0.63) q = 0.636
PI3K	1.05 (0.07 to 2.03) q = 0.084	0.71 (0.04 to 1.39) q = 0.219	0.44 (−0.11 to 0.98) q = 0.316	0.63 (−0.27 to 1.53) q = 0.431
TGF-β	0.79 (−0.39 to 1.98) q = 0.236	0.20 (−0.69 to 1.10) q = 0.800	0.51 (−0.12 to 1.14) q = 0.316	0.56 (−0.06 to 1.17) q = 0.353
TNF-α	−1.05 (−2.28 to 0.19) q = 0.132	0.09 (−0.79 to 0.97) q = 0.889	0.23 (−0.39 to 0.85) q = 0.611	−0.21 (−1.25 to 0.83) q = 0.877
TRAIL	−2.46 (−3.97 to −0.96) q = 0.011	−0.28 (−1.23 to 0.67) q = 0.783	−0.22 (−1.14 to 0.70) q = 0.679	−1.08 (−2.10 to −0.07) q = 0.259
VEGF	1.16 (0.14 to 2.18) q = 0.075	1.07 (0.37 to 1.77) q = 0.049	0.52 (0.01 to 1.03) q = 0.316	0.60 (−0.29 to 1.49) q = 0.431
WNT	−0.98 (−2.04 to 0.07) q = 0.104	−0.54 (−1.12 to 0.04) q = 0.219	−0.39 (−0.88 to 0.09) q = 0.316	0.10 (−0.69 to 0.89) q = 0.927
p53	−2.01 (−3.28 to −0.75) q = 0.011	−1.03 (−2.17 to 0.12) q = 0.219	−0.25 (−0.78 to 0.29) q = 0.595	−1.29 (−2.27 to −0.31) q = 0.152
Hematuria-positive minus negative differences (95% CI) adjust for UPCR, eGFR, age, sex, acquisition batch and transcript depth. q is Benjamini–Hochberg FDR across 14 pathways per cell population.

### Sheet: Supplemental Data 1
Supplemental Data 1. Proteinuria and signaling around proximal tubules
Pathway	Cell population	Patients, n	Estimate per UPCR doubling	95% CI lower	95% CI upper	P	Adjusted P (14 pathways)
VEGF	Fibroblasts	60	0.08	-0.05	0.21	0.236	0.462
VEGF	Inflammatory myeloid cells	60	0.24	0.06	0.41	0.01	0.126
VEGF	Resident macrophages	60	0.07	-0.07	0.22	0.31	0.675
VEGF	Dendritic cells	58	0.14	-0.06	0.34	0.165	0.257
VEGF	CD4 T cells	59	0.25	0.03	0.46	0.026	0.072
PI3K	Fibroblasts	60	0.04	-0.09	0.17	0.539	0.581
PI3K	Inflammatory myeloid cells	60	0.06	-0.11	0.22	0.498	0.634
PI3K	Resident macrophages	60	0.02	-0.1	0.14	0.788	0.897
PI3K	Dendritic cells	58	0.15	0	0.29	0.051	0.094
PI3K	CD4 T cells	59	0.11	-0.09	0.31	0.263	0.404
MAPK	Fibroblasts	60	0.13	-0.01	0.26	0.06	0.212
MAPK	Inflammatory myeloid cells	60	0.04	-0.1	0.19	0.559	0.653
MAPK	Resident macrophages	60	0.01	-0.16	0.18	0.876	0.897
MAPK	Dendritic cells	58	-0.02	-0.18	0.14	0.796	0.857
MAPK	CD4 T cells	59	-0.08	-0.27	0.11	0.418	0.532
EGFR	Fibroblasts	60	0.17	0.02	0.32	0.029	0.135
EGFR	Inflammatory myeloid cells	60	-0.03	-0.18	0.12	0.657	0.707
EGFR	Resident macrophages	60	-0.09	-0.3	0.12	0.376	0.675
EGFR	Dendritic cells	58	-0.18	-0.37	0	0.054	0.094
EGFR	CD4 T cells	59	-0.28	-0.54	-0.01	0.043	0.1
JAK–STAT	Fibroblasts	60	0.07	-0.07	0.21	0.325	0.462
JAK–STAT	Inflammatory myeloid cells	60	0.26	0.04	0.48	0.021	0.126
JAK–STAT	Resident macrophages	60	0.1	-0.14	0.35	0.386	0.675
JAK–STAT	Dendritic cells	58	0.26	0.02	0.5	0.033	0.091
JAK–STAT	CD4 T cells	59	0.34	0.07	0.6	0.014	0.063
NF-κB	Fibroblasts	60	0.2	0.03	0.38	0.02	0.135
NF-κB	Inflammatory myeloid cells	60	0.19	-0.04	0.41	0.1	0.279
NF-κB	Resident macrophages	60	0.11	-0.06	0.28	0.191	0.675
NF-κB	Dendritic cells	58	0	-0.19	0.19	0.978	0.978
NF-κB	CD4 T cells	59	-0.03	-0.2	0.15	0.748	0.87
TNF-α	Fibroblasts	60	0.22	0.04	0.4	0.015	0.135
TNF-α	Inflammatory myeloid cells	60	0.23	0.03	0.43	0.027	0.126
TNF-α	Resident macrophages	60	0.11	-0.03	0.25	0.124	0.675
TNF-α	Dendritic cells	58	0.03	-0.15	0.21	0.739	0.857
TNF-α	CD4 T cells	59	0.01	-0.14	0.15	0.931	0.931
TGF-β	Fibroblasts	60	0.06	-0.07	0.18	0.369	0.469
TGF-β	Inflammatory myeloid cells	60	0.1	-0.1	0.3	0.319	0.495
TGF-β	Resident macrophages	60	0.01	-0.14	0.16	0.897	0.897
TGF-β	Dendritic cells	58	0.14	0	0.28	0.05	0.094
TGF-β	CD4 T cells	59	0.1	-0.08	0.28	0.289	0.404
WNT	Fibroblasts	60	0.03	-0.04	0.09	0.427	0.498
WNT	Inflammatory myeloid cells	60	-0.02	-0.15	0.11	0.748	0.748
WNT	Resident macrophages	60	-0.05	-0.15	0.05	0.325	0.675
WNT	Dendritic cells	58	-0.02	-0.12	0.07	0.626	0.848
WNT	CD4 T cells	59	-0.02	-0.21	0.16	0.808	0.87
p53	Fibroblasts	60	0.1	-0.11	0.31	0.33	0.462
p53	Inflammatory myeloid cells	60	-0.07	-0.24	0.11	0.446	0.625
p53	Resident macrophages	60	-0.02	-0.22	0.18	0.829	0.897
p53	Dendritic cells	58	-0.34	-0.61	-0.07	0.016	0.091
p53	CD4 T cells	59	-0.27	-0.57	0.04	0.083	0.146
TRAIL	Fibroblasts	60	0.07	-0.07	0.21	0.317	0.462
TRAIL	Inflammatory myeloid cells	60	-0.15	-0.32	0.01	0.068	0.238
TRAIL	Resident macrophages	60	-0.07	-0.29	0.14	0.493	0.766
TRAIL	Dendritic cells	58	-0.3	-0.57	-0.03	0.033	0.091
TRAIL	CD4 T cells	59	-0.35	-0.64	-0.06	0.019	0.065
Hypoxia	Fibroblasts	60	0	-0.08	0.08	0.989	0.989
Hypoxia	Inflammatory myeloid cells	60	-0.1	-0.27	0.07	0.262	0.495
Hypoxia	Resident macrophages	60	-0.08	-0.22	0.05	0.231	0.675
Hypoxia	Dendritic cells	58	-0.19	-0.35	-0.02	0.026	0.091
Hypoxia	CD4 T cells	59	-0.27	-0.48	-0.06	0.013	0.063
Estrogen	Fibroblasts	60	0.04	-0.04	0.13	0.305	0.462
Estrogen	Inflammatory myeloid cells	60	-0.06	-0.17	0.05	0.287	0.495
Estrogen	Resident macrophages	60	0.02	-0.12	0.16	0.754	0.897
Estrogen	Dendritic cells	58	-0.03	-0.17	0.11	0.666	0.848
Estrogen	CD4 T cells	59	-0.15	-0.31	0.01	0.069	0.138
Androgen	Fibroblasts	60	-0.05	-0.14	0.04	0.283	0.462
Androgen	Inflammatory myeloid cells	60	-0.08	-0.21	0.05	0.241	0.495
Androgen	Resident macrophages	60	-0.05	-0.14	0.03	0.193	0.675
Androgen	Dendritic cells	58	-0.19	-0.33	-0.05	0.011	0.091
Androgen	CD4 T cells	59	-0.19	-0.34	-0.04	0.014	0.063
Change in pathway activity per doubling of UPCR, adjusted jointly for eGFR, hematuria, age, sex, acquisition batch and transcript depth. Cells are within 80 µm of proximal tubules; each patient–population pseudobulk includes at least 20 cells. Adjusted P corrects the 14 pathways within each population. Order follows Supplemental Figure 2.
